# Higher Expression of Denervation-responsive Genes is Negatively Associated with Muscle Volume and Performance Traits in the Study of Muscle, Mobility and Aging (SOMMA)

**DOI:** 10.1101/2023.11.04.23298090

**Authors:** Cole J. Lukasiewicz, Gregory J. Tranah, Daniel S. Evans, Paul M. Coen, Haley N. Barnes, Zhiguang Huo, Karyn A. Esser, Nancy E. Lane, Steven B. Kritchevsky, Anne B. Newman, Steven R. Cummings, Peggy M. Cawthon, Russell T. Hepple

## Abstract

With aging skeletal muscle fibers undergo repeating cycles of denervation and reinnervation. In approximately the 8^th^ decade of life reinnervation no longer keeps pace, resulting in the accumulation of persistently denervated muscle fibers that in turn cause an acceleration of muscle dysfunction. The significance of denervation in important clinical outcomes with aging is poorly studied. The Study of Muscle, Mobility and Aging (SOMMA) is a large cohort study with the primary objective to assess how aging muscle biology impacts clinically important traits. Using transcriptomics data from vastus lateralis muscle biopsies in 575 participants we have selected 49 denervation-responsive genes to provide insights to the burden of denervation in SOMMA, to test the hypothesis that greater expression of denervation-responsive genes negatively associates with SOMMA participant traits that included time to walk 400 meters, fitness (VO_2peak_), maximal mitochondrial respiration, muscle mass and volume, and leg muscle strength and power. Consistent with our hypothesis, increased transcript levels of: a calcium-dependent intercellular adhesion glycoprotein (CDH15), acetylcholine receptor subunits (Chrna1, Chrnd, Chrne), a glycoprotein promoting reinnervation (NCAM1), a transcription factor regulating aspects of muscle organization (RUNX1), and a sodium channel (SCN5A) were each negatively associated with at least 3 of these traits. VO_2peak_ and maximal respiration had the strongest negative associations with 15 and 19 denervation-responsive genes, respectively. In conclusion, the abundance of denervation-responsive gene transcripts is a significant determinant of muscle and mobility outcomes in aging humans, supporting the imperative to identify new treatment strategies to restore innervation in advanced age.
